# Statistical fine-mapping of schizophrenia common risk loci using FINEMAP and SuSiE

**DOI:** 10.64898/2026.05.19.26353567

**Authors:** Eleanor R Mawson, Eilidh Fenner, James TR Walters, Michael C O’Donovan, Antonio F Pardiñas

## Abstract

The most recent Psychiatric Genomics Consortium (PGC) genome-wide association study of schizophrenia used the statistical fine-mapping tool FINEMAP to identify 70 genes that were likely to mediate common genetic variant associations with the disorder. Here, we extended that study by using two fine-mapping methods, SuSiE and FINEMAP, applying the methods to loci whose causal variant structure was considered too complex by the PGC, and optimising the proportion of posterior probability required by credible sets of causal SNPs for gene prioritisation. Prioritised gene sets were validated for schizophrenia relevance by testing for enrichment of loss-of-function mutation intolerance (LoFI), and for enrichment of rare deleterious coding variants associated with generalised cognition in UK Biobank, both known characteristics of schizophrenia associated genes. Concordance between FINEMAP and SuSiE was high, with most prioritised genes supported by both methods. Genes prioritised by both methods using a relaxed 80% posterior probability (PP) threshold for defining credible sets (N=98) were as enriched for LoFI and for rare deleterious missense variants associated with generalised cognition as genes prioritised using a more conservative 95% PP threshold (N=87). Loosening the credible set threshold combined with the joint application of SuSiE and FINEMAP increased the yield of prioritised genes by 40%, without reducing the orthogonal evidence for validity. Newly prioritised genes included calcium channel genes, *CACNA1I* and *CACNB2*, a glutamate receptor gene, *GRM3*, and *TCF4*, which has been previously implicated in schizophrenia.
