## Supplementary Table 1 for "Statistical fine-mapping of schizophrenia common risk loci using FINEMAP and SuSiE"

### Sheet: README
Variable	Description
Ensembl ID	Gene Ensembl identifier
VEP symbol	Gene symbol retrieved from Variant Effect Predictor (VEP)
HGNC conversion	Gene symbol retrieved from HGNChelper
PGC 2022 symbol	Gene symbol used in PGC3 analysis (Trubetskoy et al., 2022)

### Sheet: Supplementary Table 1
Ensembl ID	VEP symbol	HGNC conversion	PGC 2022 symbol
ENSG00000135298	BAI3	ADGRB3	BAI3
ENSG00000164199	GPR98	ADGRV1	GPR98
ENSG00000156411	C14orf2	ATP5MJ	C14orf2
ENSG00000158019	BRE	BABAM2	BRE
ENSG00000218739	CEBPZ-AS1	CEBPZOS	CEBPZ-AS1
ENSG00000237647	ERICH1-AS1	DLGAP2	DLGAP2 (ENSG00000198010)
ENSG00000259404	EFTUD1P1	EFL1P1	NA
ENSG00000185274	WBSCR17	GALNT17	WBSCR17
ENSG00000105928	DFNA5	GSDME	DFNA5
ENSG00000163362	C1orf106	INAVA	C1orf106
ENSG00000228393	LINC01004	KMT2E-AS1	LINC01004
ENSG00000204650	CRHR1-IT1	LINC02210	CRHR1-IT1
ENSG00000223479	RP4-788P17.1	LINC02238	NA
ENSG00000256546	AC156455.1	LINC02985	AC156455.1
ENSG00000162972	C2orf47	MAIP1	NA
ENSG00000254377	LINC00966	MIR124-2HG	LINC00966
ENSG00000255571	LINC00925	MIR9-3HG	LINC00925
ENSG00000130921	C12orf65	MTRFR	NA
ENSG00000243477	NAT6	NAA80	NA
ENSG00000147548	WHSC1L1	NSD3	WHSC1L1
ENSG00000152487	ARL5B-AS1	NSUN6	NSUN6 (ENSG00000241058)
ENSG00000105926	MPP6	PALS2	MPP6
ENSG00000197136	PCNXL3	PCNX3	PCNXL3
ENSG00000270344	RP11-734K2.4	POC1B-AS1	RP11-734K2.4
ENSG00000258735	LINC00637	PPP1R13B-DT	LINC00637
ENSG00000178882	FAM101A	RFLNA	NA
ENSG00000122490	PQLC1	SLC66A2	PQLC1
ENSG00000182600	C2orf82	SNORC	C2orf82
ENSG00000249961	CCDC79	TERB1	CCDC79
ENSG00000247828	TMEM161B-AS1	TMEM161B-DT	TMEM161B-AS1
