## Supplementary Table 6 for "Statistical fine-mapping of schizophrenia common risk loci using FINEMAP and SuSiE"

### Sheet: README
Supplementary Table 6a: LoFI enrichment across 95-80% CS sizes in genes supported by both FINEMAP, SuSiE, both methods or only one method
Variable	Description
Gene List	Prioritised gene list: intersecting (genes prioritised by both FINEMAP and SuSiE); FINEMAP all (all genes prioritised by FINEMAP); SuSiE all (all genes prioritised by SuSiE); method specific (genes prioritised by FINEMAP or SuSiE but not both)
CS size	Credible set size: 95%, 90%, 85% or 80%
LoFI Measure	Loss of function intolerance measure: LOEUF or pLI
MPI	Marginal probabilistic index (0.5 = chance level of probability)
95% CI	95% confidence interval of MPI
p_value	p-value of MPI
Supplementary Table 6b: LoFI enrichment of additional genes prioritised when loosening CS size from 95% to 80%
Variable	Description
Gene List	Prioritised gene list: intersecting (genes prioritised by both FINEMAP and SuSiE); FINEMAP all (all genes prioritised by FINEMAP); SuSiE all (all genes prioritised by SuSiE); method specific (genes prioritised by FINEMAP or SuSiE but not both)
LoFI Measure	Loss of function intolerance measure: LOEUF or pLI
MPI	Marginal probabilistic index (0.5 = chance level of probability)
95% CI	95% confidence interval of MPI
p_value	p-value of MPI
Supplementary Table 6c: Comparison of LoFI enrichment compared to background between 95% prioritised genes supported by both methods and other gene lists
Gene list	Prioritised gene list: intersecting 80%(genes prioritised by both FINEMAP and SuSiE at 80%); method specific 95% (genes prioritised by FINEMAP or SuSiE but not both at 95% CS size); method specific 80% (genes prioritised by FINEMAP or SuSiE but not both at 80% CS size)
CS threshold	95%: genes prioritised at 95% credible set size; 80%<95%: genes prioritised at 80% credible set size that were not prioritised at 95% credible set size
LoFI Measure	Loss of function intolerance measure: LOEUF or pLI
difference	difference in MPI
Z_score	Marginal probabilistic index (0.5 = chance level of probability)
95% CI	95% confidence interval of MPI

### Sheet: Supplementary Table 6a
Gene List	CS size	LoFI Measure	MPI	95% CI	p_value
Intersecting	0.95	LOEUF	0.242	[0.178, 0.306]	2.311e-15
FINEMAP	0.95	LOEUF	0.274	[0.221, 0.327]	7.25e-17
SuSiE	0.95	LOEUF	0.257	[0.198, 0.315]	3.16e-16
Method specific	0.95	LOEUF	0.392	[0.297, 0.487]	0.0262
Intersecting	0.95	pLI	0.698	[0.619, 0.776]	7.659e-07
FINEMAP	0.95	pLI	0.662	[0.595, 0.728]	1.989e-06
SuSiE	0.95	pLI	0.694	[0.622, 0.766]	1.422e-07
Method specific	0.95	pLI	0.571	[0.446, 0.696]	0.264
Intersecting	0.9	LOEUF	0.226	[0.165, 0.287]	1.361e-18
FINEMAP	0.9	LOEUF	0.277	[0.224, 0.330]	9.94e-17
SuSiE	0.9	LOEUF	0.243	[0.187, 0.300]	3.889e-19
Method specific	0.9	LOEUF	0.414	[0.306, 0.522]	0.1171
Intersecting	0.9	pLI	0.714	[0.639, 0.790]	2.614e-08
FINEMAP	0.9	pLI	0.658	[0.593, 0.724]	2.219e-06
SuSiE	0.9	pLI	0.708	[0.638, 0.778]	5.5e-09
Method specific	0.9	pLI	0.541	[0.406, 0.676]	0.5513
Intersecting	0.85	LOEUF	0.23	[0.170, 0.291]	2.202e-18
FINEMAP	0.85	LOEUF	0.289	[0.237, 0.341]	1.664e-15
SuSiE	0.85	LOEUF	0.256	[0.200, 0.312]	9.7e-18
Method specific	0.85	LOEUF	0.447	[0.345, 0.549]	0.3068
Intersecting	0.85	pLI	0.711	[0.637, 0.786]	2.455e-08
FINEMAP	0.85	pLI	0.657	[0.593, 0.720]	1.369e-06
SuSiE	0.85	pLI	0.69	[0.621, 0.760]	7.09e-08
Method specific	0.85	pLI	0.511	[0.386, 0.637]	0.8589
Intersecting	0.8	LOEUF	0.231	[0.171, 0.291]	2.338e-18
FINEMAP	0.8	LOEUF	0.29	[0.239, 0.342]	1.622e-15
SuSiE	0.8	LOEUF	0.256	[0.200, 0.312]	9.7e-18
Method specific	0.8	LOEUF	0.452	[0.351, 0.552]	0.3455
Intersecting	0.8	pLI	0.711	[0.637, 0.785]	2.046e-08
FINEMAP	0.8	pLI	0.654	[0.591, 0.717]	1.642e-06
SuSiE	0.8	pLI	0.69	[0.621, 0.760]	7.09e-08
Method specific	0.8	pLI	0.498	[0.374, 0.621]	0.9709

### Sheet: Supplementary Table 6b
Gene List	LoFI Measure	MPI	95% CI	p_value
Intersecting	LOEUF	0.354	[0.184, 0.526]	0.096
FINEMAP all	LOEUF	0.502	[0.348, 0.656]	0.978
SuSiE all	LOEUF	0.453	[0.289, 0.618]	0.579
Method specific	LOEUF	0.57	[0.364, 0.776]	0.505
Intersecting	pLI	0.621	[0.432, 0.809]	0.21
FINEMAP all	pLI	0.561	[0.400, 0.722]	0.461
SuSiE all	pLI	0.402	[0.181, 0.623]	0.385
Method specific	pLI	0.418	[0.213, 0.623]	0.434

### Sheet: Supplementary Table 6c
Gene list	CS threshold	LoFI Measure	difference	Z_score	95% CI	p-value
Intersecting	0.95	LOEUF	0	0	[-0.090, 0.090]	1
Intersecting	80%<95%	LOEUF	-0.113	-1.213	[-0.295, 0.070]	0.225
FINEMAP all	0.95	LOEUF	-0.032	-0.757	[-0.115, 0.051]	0.4488
FINEMAP all	80%<95%	LOEUF	-0.26	-3.058	[-0.427, -0.094]	0.002229
SuSiE all	0.95	LOEUF	-0.015	-0.338	[-0.102, 0.072]	0.7352
SuSiE all	80%<95%	LOEUF	-0.212	-2.348	[-0.388, -0.035]	0.01889
Method specific	0.95	LOEUF	-0.151	-2.58	[-0.265, -0.360]	0.009876
Method specific	80%<95%	LOEUF	-0.328	-2.982	[-0.544, -0.113]	0.002859
Intersecting	0.95	pLI	0	0	[-0.111, 0.111]	1
Intersecting	80%<95%	pLI	0.077	0.738	[-0.127, 0.281]	0.4603
FINEMAP all	0.95	pLI	0.036	0.687	[-0.067, 0.139]	0.4921
FINEMAP all	80%<95%	pLI	0.137	1.501	[-0.042, 0.316]	0.1333
SuSiE all	0.95	pLI	0.004	0.066	[-0.103, 0.110]	0.947
SuSiE all	80%<95%	pLI	0.296	2.473	[0.061, 0.530]	0.0134
Method specific	0.95	pLI	0.127	1.681	[-0.021, 0.274]	0.09276
Method specific	80%<95%	pLI	0.28	2.493	[0.060, 0.499]	0.01267
