## Supplementary Table 7 for "Statistical fine-mapping of schizophrenia common risk loci using FINEMAP and SuSiE"

### Sheet: README
Variable	Description
Gene Set	Prioritised gene set: method_specific80 - genes prioritised by one of FINEMAP or SuSiE (but not both) prioritised by 80% CS + UTR/NS; method_specific95 - genes prioritised by one of FINEMAP or SuSiE (but not both) prioritised by 80% CS + UTR/NS ; shared80 - genes prioritised by both FINEMAP and SuSiE by 80% CS + UTR/NS; shared95 - genes prioritised by both FINEMAP and SuSiE by 95% CS + UTR/NS
RCV class	Rare coding variant class: synonymous; protein truncating variant (PTV); deleterious missense
beta	beta estimate for linear regression of association between RCV burden of specific gene set and generalised cognition in UKBB
SE	standard error
lower_CI	lower 95% confidence interval
upper_CI	upper 95% confidence interval
p_value	p-value
n_vars	total number of RCVs included in specific analysis
n_people	number of participants in UKBB included in linear regression
ancestry	all tests were conducted within UKBB participants with European ancestry

### Sheet: Supplementary Table 7
Gene Set	RCV class	beta	SE	lower_CI	upper_CI	p_value	n_vars	n_people	ancestry
method_specific80	PTV	0.00829995	0.0653109	-0.119709	0.136309	0.898874	192	75188	EUR_only
method_specific95	PTV	0.0650357	0.0683939	-0.0690159	0.199087	0.341658	175	75188	EUR_only
shared80	PTV	0.0148938	0.0332893	-0.0503529	0.0801406	0.654583	730	75188	EUR_only
shared95	PTV	0.00456491	0.0344332	-0.0629241	0.0720539	0.894532	683	75188	EUR_only
method_specific80	deleterious missense	-0.0105277	0.0787282	-0.164834	0.143779	0.893623	132	75188	EUR_only
method_specific95	deleterious missense	0.0144098	0.0790266	-0.140482	0.169302	0.855316	131	75188	EUR_only
shared80	deleterious missense	-0.152371	0.0334272	-0.217888	-0.0868541	5.16500251698369e-06	732	75188	EUR_only
shared95	deleterious missense	-0.155764	0.033979	-0.222362	-0.0891649	4.56659960001187e-06	708	75188	EUR_only
method_specific80	synonymous	-0.0191973	0.0277896	-0.0736649	0.0352703	0.489689	1053	75188	EUR_only
method_specific95	synonymous	0.000263325	0.0262705	-0.0512267	0.0517534	0.992002	1181	75188	EUR_only
shared80	synonymous	0.00553909	0.0131397	-0.0202146	0.0312928	0.673352	4716	75188	EUR_only
shared95	synonymous	8.30829398843053e-05	0.0137665	-0.0268993	0.0270654	0.995185	4303	75188	EUR_only
