## Supplementary Table 8 for "Statistical fine-mapping of schizophrenia common risk loci using FINEMAP and SuSiE"

### Sheet: README
Supplementary Table 8a: all genes prioritised by either FINEMAP or SuSiE
Variable	Description
Gene	HGNC Gene Symbol
Ensembl ID	Ensembl Gene ID
Biotype	Ensembl biotype
Locus ID	Locus identifier
Locus	Chromosome: locus start - locus stop
FINEMAP K	Number of predicted causal variants at locus by FINEMAP
SuSiE K	Number of predicted causal variants at locus by SuSiE
FINEMAP 95% CS	Gene is prioritised by containing an entire FINEMAP 95% CS
FINEMAP 80% CS	Gene is prioritised by containing an entire FINEMAP 80% CS
FINEMAP UTR/NS	Gene is prioritised by SNP (FINEMAP PIP >= 0.1) with a UTR/non-synonymous (missense/splicing) effect in this gene
SuSiE 95% CS	Gene is prioritised by containing an entire SuSiE 95% CS
SuSiE 80% CS	Gene is prioritised by containing an entire SuSiE 80% CS
SuSiE UTR/NS	Gene is prioritised by SNP (SuSiE PIP >= 0.1) with a UTR/non-synonymous (missense/splicing) effect in this gene
FINAL PRIORITY	Gene is included in the final prioritised gene list
PGC 2022	Gene was prioritised by FINEMAP in the PGC3 gene prioritisation (Trubetskoy et al., 2022)
Supplementary Table 8b: genes prioritised by FINEMAP in the PGC3 gene priortisation (Trubetskoy et al., 2022)
Variable	Description
PGC3 FINEMAP PRIORITISED GENES	Genes prioritised by FINEMAP in the PGC3 gene prioritisation (Trubetskoy et al., 2022)
FINEMAP 95% CS	Gene is prioritised by containing an entire FINEMAP 95% CS
FINEMAP 80% CS	Gene is prioritised by containing an entire FINEMAP 80% CS
FINEMAP UTR/NS	Gene is prioritised by SNP (FINEMAP PIP >= 0.1) with a UTR/non-synonymous (missense/splicing) effect in this gene
SuSiE 95% CS	Gene is prioritised by containing an entire SuSiE 95% CS
SuSiE 80% CS	Gene is prioritised by containing an entire SuSiE 80% CS
SuSiE UTR/NS	Gene is prioritised by SNP (SuSiE PIP >= 0.1) with a UTR/non-synonymous (missense/splicing) effect in this gene
FINAL PRIORITY	Gene is included in the final prioritised gene list

### Sheet: Supplementary_Table_8a
Gene	Ensembl ID	Biotype	Locus ID	Locus	FINEMAP K	SuSiE K	FINEMAP 95% CS	FINEMAP 80% CS	FINEMAP UTR/NS	SuSiE 95% CS	SuSiE 80% CS	SuSiE UTR/NS	FINAL PRIORITY	PGC 2022
GULOP	ENSG00000234770	unitary_pseudogene	29	8:27277127-27557127	1.69	1	NO	YES	NO	YES	YES	NO	YES	NO
SOX2-OT	ENSG00000242808	sense_overlapping	207	3:180525150-181245605	2.09	1	YES	YES	NO	YES	YES	NO	YES	NO
ADGRV1	ENSG00000164199	protein_coding	501	5:90065217-90419217	1.25	1	YES	YES	NO	YES	YES	NO	YES	YES
AKAP6	ENSG00000151320	protein_coding	38	14:33257940-33309940	1.66	1	YES	YES	NO	NO	YES	NO	YES	NO
AKT3	ENSG00000117020	protein_coding	223	1:243512441-244077592	2.48	2	YES	YES	NO	NO	YES	NO	YES	NO
ARHGAP44	ENSG00000006740	protein_coding	228	17:12849208-12927608	1.77	1	YES	YES	NO	YES	YES	NO	YES	NO
ATP2A2	ENSG00000174437	protein_coding	208	12:110129434-111489434	1.49	1	YES	YES	NO	YES	YES	NO	YES	YES
ATXN7	ENSG00000163635	protein_coding	94	3:63715734-64115734	1.16	1	NO	YES	NO	NO	YES	NO	YES	NO
BNIP3L	ENSG00000104765	protein_coding	35	8:26119047-26279847	1.17	1	YES	YES	YES	YES	YES	YES	YES	YES
CACNA1C	ENSG00000151067	protein_coding	4	12:2275658-2440458	1.82	1	YES	YES	NO	YES	YES	NO	YES	YES
CACNA1I	ENSG00000100346	protein_coding	37	22:39872166-40091566	2.27	2	YES	YES	YES	YES	YES	YES	YES	NO
CACNB2	ENSG00000165995	protein_coding	213	10:18537326-18968326	2.55	2	YES	YES	NO	YES	YES	NO	YES	NO
CALN1	ENSG00000183166	protein_coding	112	7:71436998-71872898	1.66	1	YES	YES	NO	YES	YES	NO	YES	YES
CDH16	ENSG00000166589	protein_coding	181	16:66744206-66977106	1.3	1	NO	NO	YES	NO	NO	YES	YES	NO
CNTN4	ENSG00000144619	protein_coding	44	3:2431786-2576286	1.16	1	YES	YES	NO	YES	YES	NO	YES	YES
CSMD1	ENSG00000183117	protein_coding	43	8:4170790-4227290	1.57	1	YES	YES	NO	YES	YES	NO	YES	YES
CUL9	ENSG00000112659	protein_coding	48	6:43076575-43258275	1.16	1	YES	YES	YES	YES	YES	YES	YES	YES
CYP7B1	ENSG00000172817	protein_coding	225	8:65277495-65753878	2.04	2	YES	YES	NO	YES	YES	NO	YES	NO
DCC	ENSG00000187323	protein_coding	118	18:50526748-51054748	1.15	1	YES	YES	NO	YES	YES	NO	YES	YES
DGKI	ENSG00000157680	protein_coding	6	7:136989559-137093759	1.13	1	NO	YES	NO	NO	YES	NO	YES	NO
DLGAP2	ENSG00000237647	protein_coding	513	8:934514-1035614	1.16	1	YES	YES	NO	YES	YES	NO	YES	YES
DPYD	ENSG00000188641	protein_coding	400	1:97726691-97922791	1.4	1	YES	YES	NO	YES	YES	NO	YES	YES
EFNA5	ENSG00000184349	protein_coding	157	5:106426490-106798190	1.19	1	NO	YES	NO	YES	YES	NO	YES	NO
EMX1	ENSG00000135638	protein_coding	144	2:73129995-73172395	1.73	1	NO	NO	YES	NO	NO	YES	YES	YES
ENOX1	ENSG00000120658	protein_coding	138	13:44035004-44534004	1.12	1	YES	YES	NO	YES	YES	NO	YES	YES
EPN2	ENSG00000072134	protein_coding	36	17:18911305-19411305	1.41	1	YES	YES	NO	YES	YES	NO	YES	YES
ESAM	ENSG00000149564	protein_coding	22	11:124599040-124678940	2.08	2	NO	NO	YES	NO	NO	YES	YES	NO
EYS	ENSG00000188107	protein_coding	191	6:64754311-65243311	1.06	1	YES	YES	NO	YES	YES	NO	YES	YES
FHIT	ENSG00000189283	protein_coding	101	3:60276704-60347104	1.96	2	YES	YES	NO	YES	YES	NO	YES	NO
FOXO3	ENSG00000118689	protein_coding	96	6:108864184-109031184	2.04	1	YES	YES	NO	YES	YES	NO	YES	NO
FOXP1	ENSG00000114861	protein_coding	155	3:71433777-71679777	1.21	1	YES	YES	NO	YES	YES	NO	YES	NO
FURIN	ENSG00000140564	protein_coding	3	15:91391160-91443060	1.27	1	NO	NO	YES	NO	NO	YES	YES	YES
GABBR2	ENSG00000136928	protein_coding	182	9:100990887-101079037	1.09	1	YES	YES	NO	YES	YES	NO	YES	YES
GALNT17	ENSG00000185274	protein_coding	137	7:70747871-70828671	1.73	1	YES	YES	NO	YES	YES	NO	YES	YES
GPM6A	ENSG00000150625	protein_coding	516	4:176698701-176756601	1.99	1	YES	YES	YES	YES	YES	NO	YES	YES
GPM6A	ENSG00000150625	protein_coding	517	4:176795452-176974252	1.23	1	YES	YES	YES	YES	YES	NO	YES	YES
GRAMD1B	ENSG00000023171	protein_coding	57	11:123346236-123396846	1.09	1	YES	YES	NO	YES	YES	NO	YES	YES
GRIN2A	ENSG00000183454	protein_coding	74	16:9834960-9997160	1.09	1	YES	YES	NO	YES	YES	NO	YES	YES
GRM1	ENSG00000152822	protein_coding	117	6:146672128-146828228	1.14	1	YES	YES	NO	YES	YES	NO	YES	YES
GRM3	ENSG00000198822	protein_coding	8	7:85575263-86594263	2.48	2	YES	YES	NO	YES	YES	NO	YES	NO
IGSF9B	ENSG00000080854	protein_coding	518	11:133702666-133865884	3.08	3	YES	YES	NO	YES	YES	NO	YES	NO
IL1RAPL1	ENSG00000169306	protein_coding	293	23:29223970-29358870	1.37	1	YES	YES	NO	YES	YES	NO	YES	YES
IMMP2L	ENSG00000184903	protein_coding	23	7:110584912-111270912	1.3	1	YES	YES	NO	YES	YES	NO	YES	YES
IRF3	ENSG00000126456	protein_coding	20	19:50037927-50204327	1.21	1	NO	NO	YES	NO	NO	YES	YES	YES
KCNG2	ENSG00000178342	protein_coding	522	18:77586194-77931194	2.36	2	YES	YES	NO	YES	YES	NO	YES	NO
KIAA1549	ENSG00000122778	protein_coding	143	7:138571080-138642480	1.24	1	YES	YES	NO	YES	YES	NO	YES	YES
KLF6	ENSG00000067082	protein_coding	28	10:3789861-3828281	1.29	1	YES	YES	YES	YES	YES	YES	YES	YES
LPCAT4	ENSG00000176454	protein_coding	503	15:34650987-34659593	1.15	1	YES	YES	NO	YES	YES	NO	YES	NO
LRRC4B	ENSG00000131409	protein_coding	93	19:50941843-51052143	1.11	1	YES	YES	NO	YES	YES	NO	YES	YES
MAD1L1	ENSG00000002822	protein_coding	2	7:1827867-2344867	1.44	1	YES	YES	NO	YES	YES	NO	YES	YES
MAN2A1	ENSG00000112893	protein_coding	67	5:108990775-109216175	1.17	1	YES	YES	NO	YES	YES	NO	YES	YES
MSI2	ENSG00000153944	protein_coding	76	17:55712940-55794240	1.4	1	YES	YES	NO	YES	YES	NO	YES	YES
MYT1L	ENSG00000186487	protein_coding	127	2:2294395-2420495	2.39	1	YES	YES	NO	YES	YES	NO	YES	NO
NEBL	ENSG00000078114	protein_coding	159	10:21317473-21471773	1.2	1	YES	YES	NO	YES	YES	NO	YES	YES
NEGR1	ENSG00000172260	protein_coding	126	1:72109697-72271297	1.17	1	YES	YES	NO	YES	YES	NO	YES	YES
NRIP1	ENSG00000180530	protein_coding	109	21:16349283-16442303	1.76	1	YES	YES	NO	YES	YES	NO	YES	YES
NXPH1	ENSG00000122584	protein_coding	164	7:8540237-8577587	1.14	1	YES	YES	NO	YES	YES	NO	YES	YES
OLA1	ENSG00000138430	protein_coding	194	2:174927432-175175752	1.66	1	NO	NO	YES	YES	YES	NO	YES	NO
OPCML	ENSG00000183715	protein_coding	31	11:132502194-132583694	1.08	1	YES	YES	NO	YES	YES	NO	YES	YES
PCGF3	ENSG00000185619	protein_coding	78	4:698290-828700	1.18	1	YES	YES	NO	YES	YES	NO	YES	YES
PDE4B	ENSG00000184588	protein_coding	84	1:66279118-66553118	1.11	1	YES	YES	NO	YES	YES	NO	YES	YES
PJA1	ENSG00000181191	protein_coding	292	23:68354585-68395985	1.09	1	YES	YES	YES	YES	YES	YES	YES	YES
PLCH2	ENSG00000149527	protein_coding	32	1:2365888-2404368	1.09	1	YES	YES	NO	YES	YES	NO	YES	YES
PPP1R26	ENSG00000196422	protein_coding	510	9:138366256-138378856	1.09	1	YES	YES	YES	YES	YES	YES	YES	NO
PTPRD	ENSG00000153707	protein_coding	177	9:10178881-10278081	1.45	1	YES	YES	NO	YES	YES	NO	YES	YES
PTPRK	ENSG00000152894	protein_coding	198	6:128302884-128334234	1.24	1	YES	YES	NO	YES	YES	NO	YES	NO
R3HDM2	ENSG00000179912	protein_coding	19	12:57541956-57850956	1.35	1	YES	YES	NO	YES	YES	NO	YES	YES
RALGPS1	ENSG00000136828	protein_coding	176	9:129638645-130072645	1.13	1	NO	NO	YES	NO	NO	YES	YES	NO
RERE	ENSG00000142599	protein_coding	90	1:8366444-8968644	1.49	1	YES	YES	NO	YES	YES	NO	YES	NO
RGS6	ENSG00000182732	protein_coding	206	14:72357034-72475819	2.37	2	YES	YES	NO	YES	YES	NO	YES	NO
SDCCAG8	ENSG00000054282	protein_coding	223	1:243512441-244077592	2.48	2	YES	YES	NO	YES	YES	NO	YES	NO
SLC39A8	ENSG00000138821	protein_coding	5	4:102456709-103388709	1.26	1	YES	YES	YES	YES	YES	YES	YES	YES
SLC4A10	ENSG00000144290	protein_coding	502	2:162796555-162925055	1.24	1	YES	YES	NO	YES	YES	NO	YES	YES
SMG6	ENSG00000070366	protein_coding	64	17:1983774-2237474	1.18	1	YES	YES	NO	YES	YES	NO	YES	NO
SNAP91	ENSG00000065609	protein_coding	77	6:83978271-84442271	1.3	1	YES	YES	NO	YES	YES	NO	YES	YES
SP4	ENSG00000105866	protein_coding	115	7:21468652-21564852	1.14	1	YES	YES	NO	YES	YES	NO	YES	YES
SPECC1	ENSG00000128487	protein_coding	175	17:19665177-20385177	1.15	1	NO	YES	NO	NO	YES	NO	YES	NO
TCF4	ENSG00000196628	protein_coding	221	18:52716708-53630258	4.01	3	YES	YES	NO	NO	YES	NO	YES	NO
THAP8	ENSG00000161277	protein_coding	139	19:36467662-36721562	1.42	1	NO	NO	YES	NO	NO	YES	YES	YES
TMTC1	ENSG00000133687	protein_coding	58	12:29898169-29948269	1.1	1	YES	YES	NO	YES	YES	NO	YES	YES
TRPC4	ENSG00000133107	protein_coding	141	13:38292006-38362106	1.16	1	YES	YES	NO	YES	YES	NO	YES	YES
TSNARE1	ENSG00000171045	protein_coding	7	8:143267770-143462970	1.16	1	YES	YES	NO	YES	YES	NO	YES	YES
TXNRD1	ENSG00000198431	protein_coding	134	12:104333552-104748552	1.29	1	YES	YES	NO	YES	YES	NO	YES	YES
WSCD2	ENSG00000075035	protein_coding	108	12:108582330-108633730	2.1	2	YES	YES	YES	YES	YES	YES	YES	YES
YWHAE	ENSG00000108953	protein_coding	85	17:1225925-1373325	2.17	1	YES	YES	NO	YES	YES	NO	YES	NO
ZEB2	ENSG00000169554	protein_coding	217	2:144963851-145220151	2.13	1	YES	YES	NO	YES	YES	NO	YES	NO
ZNF365	ENSG00000138311	protein_coding	200	10:64387156-64489756	1.95	1	YES	YES	NO	YES	YES	NO	YES	NO
ZNF804A	ENSG00000170396	protein_coding	25	2:185406420-186057420	1.47	1	YES	YES	NO	YES	YES	NO	YES	YES
ZNF823	ENSG00000197933	protein_coding	72	19:11681736-11943736	1.28	1	YES	YES	YES	YES	YES	YES	YES	YES
ZNF835	ENSG00000127903	protein_coding	199	19:57141218-57194168	1.1	1	NO	NO	YES	NO	NO	YES	YES	YES
MFAP3	ENSG00000037749	processed_transcript	130	5:153442747-153688217	2.09	1	YES	YES	NO	YES	YES	NO	YES	NO
PLCL2	ENSG00000154822	processed_transcript	95	3:16704845-17137845	1.33	1	NO	YES	NO	YES	YES	NO	YES	NO
AC009518.4	ENSG00000224865	lincRNA	65	7:131528547-131627577	1.9	1	YES	YES	NO	YES	YES	NO	YES	NO
AC068490.2	ENSG00000231200	lincRNA	97	2:22499726-22822126	1.64	2	YES	YES	NO	YES	YES	NO	YES	YES
AC091969.1	ENSG00000249484	lincRNA	222	5:151414104-152785561	2.45	2	NO	YES	NO	YES	YES	NO	YES	NO
LINC00320	ENSG00000224924	lincRNA	163	21:22084708-22171708	1.3	1	YES	YES	NO	YES	YES	NO	YES	YES
RP11-154H12.3	ENSG00000267780	lincRNA	521	18:77547512-77580712	1.93	1	YES	YES	NO	YES	YES	NO	YES	NO
RP11-507B12.2	ENSG00000259616	lincRNA	26	15:61805697-61909697	1.13	1	YES	YES	NO	YES	YES	NO	YES	YES
KMT2E-AS1	ENSG00000228393	antisense	18	7:104472253-105088253	1.19	1	NO	YES	NO	NO	YES	NO	YES	NO
ACTR1B	ENSG00000115073	protein_coding	165	2:97500526-98599526	1.14	NA	NO	NO	YES	NO	NO	NO	NO	YES
ADGRB3	ENSG00000135298	protein_coding	171	6:69608389-70077289	2.02	NA	YES	YES	NO	NO	NO	NO	NO	NO
AP3D1	ENSG00000065000	protein_coding	153	19:2104836-2250236	1.83	NA	YES	YES	NO	NO	NO	NO	NO	NO
B3GAT1	ENSG00000109956	protein_coding	50	11:134246932-134299862	1.75	NA	NO	YES	NO	NO	NO	NO	NO	NO
BCL11B	ENSG00000127152	protein_coding	100	14:99671784-99751284	1.33	NA	YES	YES	NO	NO	NO	NO	NO	YES
CENPM	ENSG00000100162	protein_coding	220	22:40612819-42707289	NA	2	NO	NO	NO	YES	YES	NO	NO	NO
ELAC2	ENSG00000006744	protein_coding	228	17:12849208-12927608	1.77	NA	NO	NO	YES	NO	NO	NO	NO	NO
FRMPD4	ENSG00000169933	protein_coding	295	23:12115615-12272915	1.73	NA	NO	YES	NO	NO	NO	NO	NO	NO
GALNT10	ENSG00000164574	protein_coding	130	5:153442747-153688217	2.09	NA	YES	YES	NO	NO	NO	NO	NO	NO
HYAL2	ENSG00000068001	protein_coding	205	3:48182866-53553354	4.93	NA	NO	NO	YES	NO	NO	NO	NO	NO
INAVA	ENSG00000163362	protein_coding	185	1:200874225-201055925	3.67	NA	NO	YES	NO	NO	NO	NO	NO	NO
KIF21B	ENSG00000116852	protein_coding	185	1:200874225-201055925	3.67	NA	YES	YES	NO	NO	NO	NO	NO	NO
MED27	ENSG00000160563	protein_coding	147	9:134744148-134993548	1.74	NA	NO	YES	NO	NO	NO	NO	NO	NO
MEF2C	ENSG00000081189	protein_coding	230	5:86721950-88890639	NA	2	NO	NO	NO	YES	YES	NO	NO	NO
MPHOSPH9	ENSG00000051825	protein_coding	405	12:123229466-123932763	NA	1	NO	NO	NO	NO	YES	NO	NO	NO
NCKIPSD	ENSG00000213672	protein_coding	205	3:48182866-53553354	4.93	NA	YES	YES	NO	NO	NO	NO	NO	NO
NGEF	ENSG00000066248	protein_coding	9	2:233551109-233814909	2.79	NA	YES	YES	NO	NO	NO	NO	NO	NO
NLGN4X	ENSG00000146938	protein_coding	294	23:5748181-6127181	1.23	NA	YES	YES	NO	NO	NO	NO	NO	YES
OPRD1	ENSG00000116329	protein_coding	133	1:28647580-29177580	1.61	NA	NO	YES	NO	NO	NO	NO	NO	NO
PCNX3	ENSG00000197136	protein_coding	150	11:65352055-65662755	NA	1	NO	NO	NO	NO	NO	YES	NO	YES
SGCD	ENSG00000170624	protein_coding	145	5:155652075-155916075	1.24	NA	YES	YES	NO	NO	NO	NO	NO	YES
SPATS2L	ENSG00000196141	protein_coding	212	2:200536382-201332961	NA	3	NO	NO	NO	YES	YES	NO	NO	NO
TBC1D5	ENSG00000131374	protein_coding	82	3:17193326-17888226	1.08	NA	YES	YES	NO	NO	NO	NO	NO	NO
ZNF536	ENSG00000198597	protein_coding	508	19:30981589-31052989	1.29	NA	YES	YES	NO	NO	NO	NO	NO	NO
KRT8P26	ENSG00000214659	processed_pseudogene	150	11:65352055-65662755	3.37	NA	YES	YES	NO	NO	NO	NO	NO	NO
RP11-2H8.3	ENSG00000257991	processed_pseudogene	113	12:72210613-72322413	3.18	NA	YES	YES	NO	NO	NO	NO	NO	NO
AC079807.4	ENSG00000230773	lincRNA	506	2:48207561-48773561	1.67	NA	YES	YES	NO	NO	NO	NO	NO	NO
RP11-22P4.1	ENSG00000255322	lincRNA	226	11:27996381-28741181	1.77	NA	NO	YES	NO	NO	NO	NO	NO	NO
RP11-713P17.3	ENSG00000204241	lincRNA	519	11:133880987-133906837	NA	1	NO	NO	NO	YES	YES	NO	NO	NO
RP6-114E22.1	ENSG00000266869	lincRNA	206	14:72357034-72475819	NA	2	NO	NO	NO	YES	YES	NO	NO	NO
RP11-115D19.1	ENSG00000251095	antisense	190	4:90508098-90862098	1.2	NA	NO	YES	NO	NO	NO	NO	NO	NO
RP11-493K19.3	ENSG00000235016	antisense	205	3:48182866-53553354	4.93	NA	YES	YES	NO	NO	NO	NO	NO	NO

### Sheet: Supplementary_Table_8b
PGC3 FINEMAP PRIORITISED GENES	FINEMAP 95% CS	FINEMAP 80% CS	FINEMAP UTR/NS	SuSiE 95% CS	SuSiE 80% CS	SuSiE UTR/NS	FINAL PRIORITY
AC068490.2	YES	YES	NO	YES	YES	NO	YES
ACTR1B	NO	NO	YES	NO	NO	NO	NO
ADGRV1 (formerly GPR98)	YES	YES	NO	YES	YES	NO	YES
ATP2A2	YES	YES	NO	YES	YES	NO	YES
BCL11B	YES	YES	NO	NO	NO	NO	NO
BCL2L12	NO	NO	NO	NO	NO	NO	NO
BNIP3L	YES	YES	YES	YES	YES	YES	YES
C12orf43	NO	NO	NO	NO	NO	NO	NO
CACNA1C	YES	YES	NO	YES	YES	NO	YES
CALN1	YES	YES	NO	YES	YES	NO	YES
CNTN4	YES	YES	NO	YES	YES	NO	YES
CSMD1	YES	YES	NO	YES	YES	NO	YES
CTD-2008L17.2	NO	NO	NO	NO	NO	NO	NO
CUL9	YES	YES	YES	YES	YES	YES	YES
DCC	YES	YES	NO	YES	YES	NO	YES
DLGAP2	YES	YES	NO	YES	YES	NO	YES
DPYD	YES	YES	NO	YES	YES	NO	YES
EMX1	NO	NO	YES	NO	NO	YES	YES
ENOX1	YES	YES	NO	YES	YES	NO	YES
EPN2	YES	YES	NO	YES	YES	NO	YES
EYS	YES	YES	NO	YES	YES	NO	YES
FURIN	NO	NO	YES	NO	NO	YES	YES
GABBR2	YES	YES	NO	YES	YES	NO	YES
GALNT17 (formerly WBSCR17)	YES	YES	NO	YES	YES	NO	YES
GPM6A	YES	YES	YES	YES	YES	NO	YES
GRAMD1B	YES	YES	NO	YES	YES	NO	YES
GRIN2A	YES	YES	NO	YES	YES	NO	YES
GRM1	YES	YES	NO	YES	YES	NO	YES
IL1RAPL1	YES	YES	NO	YES	YES	NO	YES
IMMP2L	YES	YES	NO	YES	YES	NO	YES
IRF3	NO	NO	YES	NO	NO	YES	YES
KIAA1549	YES	YES	NO	YES	YES	NO	YES
KLF6	YES	YES	YES	YES	YES	YES	YES
LINC00320	YES	YES	NO	YES	YES	NO	YES
LINC01088	NO	NO	NO	NO	NO	NO	NO
LRRC4B	YES	YES	NO	YES	YES	NO	YES
MAD1L1	YES	YES	NO	YES	YES	NO	YES
MAN2A1	YES	YES	NO	YES	YES	NO	YES
MSI2	YES	YES	NO	YES	YES	NO	YES
NAB2	NO	NO	NO	NO	NO	NO	NO
NEBL	YES	YES	NO	YES	YES	NO	YES
NEGR1	YES	YES	NO	YES	YES	NO	YES
NLGN4X	YES	YES	NO	NO	NO	NO	NO
NRIP1	YES	YES	NO	YES	YES	NO	YES
NXPH1	YES	YES	NO	YES	YES	NO	YES
OPCML	YES	YES	NO	YES	YES	NO	YES
PAK6	NO	NO	NO	NO	NO	NO	NO
PCGF3	YES	YES	NO	YES	YES	NO	YES
PCNX3 (formerly PCNXL3)	NO	NO	NO	NO	NO	YES	NO
PDE4B	YES	YES	NO	YES	YES	NO	YES
PJA1	YES	YES	YES	YES	YES	YES	YES
PLCH2	YES	YES	NO	YES	YES	NO	YES
PTPRD	YES	YES	NO	YES	YES	NO	YES
R3HDM2	YES	YES	NO	YES	YES	NO	YES
RP11-399D6.2	NO	NO	NO	NO	NO	NO	NO
RP11-507B12.2	YES	YES	NO	YES	YES	NO	YES
SGCD	YES	YES	NO	NO	NO	NO	NO
SLC39A8	YES	YES	YES	YES	YES	YES	YES
SLC4A10	YES	YES	NO	YES	YES	NO	YES
SNAP91	YES	YES	NO	YES	YES	NO	YES
SP4	YES	YES	NO	YES	YES	NO	YES
THAP8	NO	NO	YES	NO	NO	YES	YES
TMTC1	YES	YES	NO	YES	YES	NO	YES
TRPC4	YES	YES	NO	YES	YES	NO	YES
TSNARE1	YES	YES	NO	YES	YES	NO	YES
TXNRD1	YES	YES	NO	YES	YES	NO	YES
WSCD2	YES	YES	YES	YES	YES	YES	YES
ZNF804A	YES	YES	NO	YES	YES	NO	YES
ZNF823	YES	YES	YES	YES	YES	YES	YES
ZNF835	NO	NO	YES	NO	NO	YES	YES
